# Unbiased single cell spatial analysis localises inflammatory clusters of immature neutrophils-CD8 T cells to alveolar progenitor cells in fatal COVID-19 lungs

**DOI:** 10.1101/2022.12.21.22283654

**Authors:** COSMIC – COVID-19 Lung Single Cell Mass Cytometry Imaging Consortium STUDY, Praveen Weeratunga, Laura Denney, Joshua A. Bull, Emmanouela Repapi, Martin Sergeant, Rachel Etherington, Chaitanya Vuppussetty, Gareth D.H. Turner, Colin Clelland, Amy Cross, Fadi Issa, Carlos Eduardo de Andrea, Ignacio Melero Bermejo, David Sims, Simon McGowan, Yasemin-Xiomara Zurke, David J. Ahern, Eddie C Gamez, Justin Whalley, Duncan Richards, Paul Klenerman, Claudia Monaco, Irina A. Udalova, Tao Dong, Graham Ogg, Julian C. Knight, Helen M. Byrne, Stephen Taylor, Ling-Pei Ho

**Author notes:** Joint first authors (Praveen Weeratunga, Laura Denney, Joshua A. Bull, Emmanouela Repapi).

## Abstract

Single cell spatial interrogation of the immune-structural interactions in COVID -19 lungs is challenging, mainly because of the marked cellular infiltrate and architecturally distorted microstructure. To address this, we developed a suite of mathematical tools to search for statistically significant co-locations amongst immune and structural cells identified using 37-plex imaging mass cytometry. This unbiased method revealed a cellular map interleaved with an inflammatory network of immature neutrophils, cytotoxic CD8 T cells, megakaryocytes and monocytes co-located with regenerating alveolar progenitors and endothelium. Of note, a highly active cluster of immature neutrophils and cytotoxic CD8 T cells, was found spatially linked with alveolar progenitor cells, and temporally with the diffuse alveolar damage stage. These findings provide new insights into how immune cells interact in the lungs of severe COVID-19 disease. We provide our pipeline [Spatial Omics Oxford Pipeline (SpOOx)] and visual-analytical tool, Multi-Dimensional Viewer (MDV) software, as a resource for spatial analysis.

**Graphical abstract:** 
