## Supplementary material for "Unbiased single cell spatial analysis localises inflammatory clusters of immature neutrophils-CD8 T cells to alveolar progenitor cells in fatal COVID-19 lungs": Suppl Table 2

### Sheet: Sheet1
	Nucleocapsid protein staining	Nucleocapsid PCR (Ct)	Histopathological state
Cun 14	pos	32.2	ALV
Cun 20	neg	30.5	ALV
Cun 6	neg	>36	ALV
Cun 8	neg	29.1	ALV
Cun 4	pos	27.3	DAD
Cun11	pos	26.8	DAD
Cun17	pos	30.7	DAD
Cun9	pos	17.8	DAD
Cun 16	neg	26.9	OP
Cun 19	neg	33.9	OP
Cun 5	neg	34.2	OP
Cun10	neg	36	OP
Table S2. Immunohistochemistry for N protein, PCR for N and corresponding samples and their histopathology states
