## Supplementary material for "Unbiased single cell spatial analysis localises inflammatory clusters of immature neutrophils-CD8 T cells to alveolar progenitor cells in fatal COVID-19 lungs": Suppl Table 6

### Sheet: Reagents
Item	Cat number	Supplier
151Eu Metal Conjugation Kit - Lightning-Link®	ab269834	Abcam
Maxpar® MCP9 Antibody Labeling Kit, 111Cd	201111A	Standard BioTools
Maxpar® MCP9 Antibody Labeling Kit, 112Cd	201112A	Standard BioTools
Maxpar® MCP9 Antibody Labeling Kit, 113Cd	201113A	Standard BioTools
Maxpar® MCP9 Antibody Labeling Kit, 114Cd	201114A	Standard BioTools
Maxpar® MCP9 Antibody Labeling Kit, 116Cd	201116A	Standard BioTools
Maxpar® X8 Antibody Labeling Kit, 142Nd	201142A	Standard BioTools
Maxpar® X8 Antibody Labeling Kit, 143Nd	201143A	Standard BioTools
Maxpar® X8 Antibody Labeling Kit, 144Nd	201144A	Standard BioTools
Maxpar® X8 Antibody Labeling Kit, 145Nd	201145A	Standard BioTools
Maxpar® X8 Antibody Labeling Kit, 147Sm	201147A	Standard BioTools
Maxpar® X8 Antibody Labeling Kit, 149Sm	201149A	Standard BioTools
Maxpar® X8 Antibody Labeling Kit, 150Nd	201150A	Standard BioTools
Maxpar® X8 Antibody Labeling Kit, 151Eu	201151A	Standard BioTools
Maxpar® X8 Antibody Labeling Kit, 152Sm	201152A	Standard BioTools
Maxpar® X8 Antibody Labeling Kit, 153Eu	201153A	Standard BioTools
Maxpar® X8 Antibody Labeling Kit, 154Sm	201154A	Standard BioTools
Maxpar® X8 Antibody Labeling Kit, 155Gd	201155A	Standard BioTools
Maxpar® X8 Antibody Labeling Kit, 158Gd	201158A	Standard BioTools
Maxpar® X8 Antibody Labeling Kit, 160Gd	201160A	Standard BioTools
Maxpar® X8 Antibody Labeling Kit, 161Dy	201161A	Standard BioTools
Maxpar® X8 Antibody Labeling Kit, 163Dy	201163A	Standard BioTools
Maxpar® X8 Antibody Labeling Kit, 164Dy	201164A	Standard BioTools
Maxpar® X8 Antibody Labeling Kit, 165Ho	201165A	Standard BioTools
Maxpar® X8 Antibody Labeling Kit, 166Er	201166A	Standard BioTools
Maxpar® X8 Antibody Labeling Kit, 170Er	201170A	Standard BioTools
Maxpar® X8 Antibody Labeling Kit, 171Yb	201171A	Standard BioTools
Maxpar® X8 Antibody Labeling Kit, 172Yb	201172A	Standard BioTools
Maxpar® X8 Antibody Labeling Kit, 174Yb	201174A	Standard BioTools
Maxpar® X8 Antibody Labeling Kit, 175Lu	201175A	Standard BioTools
Maxpar® X8 Antibody Labeling Kit, 176Yb	201176A	Standard BioTools
Target Retrieval Solution, pH 9 (10X)	S236784-2	Dako Agilent
Histo-Clear II Histology Clearing Agent	NAT1334	Scientific Laboratory Supplies Ltd
Triton™ X-100	T8787-100ML	Sigma-Aldrich
Maxpar PBS (500 ml)	201058	Standard BioTools
BSA	A7906-100G	Sigma-Aldrich
Richard-Allan Scientific Modified Harris Hematoxylin	72711	Thermo Fisher Scientific
BOND-RXm using BOND Epitope Retrieval Solution 2	AR9640	Leica
Bond Polymer Refine Detection kit	DS9800	Leica
anti-SARS-CoV-2 nucleocapsid antibody clone: #001 [Antibody Registry AB_2827974]	40143-R001	Sinobiological
QIAprep&amp Viral RNA UM Kit	221413	Qiagen
SARS-COV-2 Realtime PCR Kit	RTPCR002	Vircell
Recombinant Anti-CD14 antibody [SP192] [Antibody Registry AB_2909463]	ab183322	Abcam
Anti-SIRP alpha (CD172a) antibody [EPR16264] [Antibody Registry AB_2924335 ]	ab191419	Abcam
Anti-Prosurfactant Protein C antibody [Antibody Registry AB_10674024]	ab90716	Abcam
Anti-CD8α antibody [C8/144B] [Antibody Registry AB_2924336 .]	90257	Cell Signalling Technology
anti-CD15/SSEA1 [MC480] mAb [Antibody Registry AB_1264258]	4744	Cell Signalling Technology
IHC‑plus™ Monoclonal Mouse anti‑Human PECAM‑1 / CD31 Antibody (clone C31.3 + C31.7 + C31.10, Azide‑free,BSA‑free, ) [Antibody Registry AB_2810860]	LS‑B15507	Lifespan Biosciences
Anti-CD8 alpha antibody [SP16] [Antibody Registry AB_10710024]	ab101500	Abcam
ProLong™ Diamond Antifade Mountant with DAPI	P36971	Fisher Scientific
Normal Goat Serum (10%)	50062Z	Fisher Scientific
CYTOF (Neutrophil staining)
Marker (clone)-metal	Source	Identifier
CD45 (HI30)-89Y	Standard BioTools	Cat# 3089003, RRID:AB_2661851
CD5 (UCHT2)-111Cd	Biolegend	Cat# 300627, RRID:AB_2563756
CD3 (UCHT1)-112Cd	Biolegend	Cat# 300443, RRID:AB_2562808
CD9 (HI91)-113Cd	Biolegend	Cat# 312102, RRID:AB_314907
CD7 (CD7-6B7)-114Cd	Biolegend	Cat# 343111, RRID:AB_2563761
HLADR (L243)-116Cd	Biolegend	Cat# 307651, RRID:AB_2562826
CD49d (9F10)-141Pr	Standard BioTools	Cat# 3141004B, RRID:AB_2892684
CD19 (HIB19)-142Nd	Standard BioTools	Cat# 3142001B, RRID:AB_2651155
CD123 (6H6)-143Nd	Standard BioTools	Cat# 3143014B, RRID:AB_2811081
CD15 (W6D3)-144Nd	Standard BioTools	Cat# 3144019B, RRID:AB_2892685
CD38 (HIT2)-145Nd	Biolegend	Cat# 303535, RRID:AB_2562819
CD64 (10.1)-146Nd	Standard BioTools	Cat# 3146006B, RRID:AB_2661790
CD11c (Bu15)-147Sm	Standard BioTools	Cat# 3147008B, RRID:AB_2687850
CD16 (3G8)-148Nd	Standard BioTools	Cat# 3148004B, RRID:AB_2661791
CD74 (LN2)-149Sm	Biolegend	Cat# 326802, RRID:AB_893401
CD43 (84-3C1)-150Nd	Standard BioTools	Cat# 3150006B, RRID:AB_2892686
CD103 (Ber-ACT8)-151Eu	Standard BioTools	Cat# 3151011B, RRID:AB_2756418
CD66b (80H3)-152Sm	Standard BioTools	Cat# 3152011B, RRID:AB_2661795
BDCA2 (201A)-153Eu	Standard BioTools	Cat# 3153007B, RRID:AB_2892687
CD163 (GHI/61)-154Sm	Standard BioTools	Cat# 3154007B, RRID:AB_2661797
CD36 (5-271)-155Gd	Standard BioTools	Cat# 3155012B, RRID:AB_2756286
CD10 (Hi10a)-156Gd	Standard BioTools	Cat# 3156001B, RRID:AB_2802107
CD33 (WM53)-158Gd	Standard BioTools	Cat# 3158001B, RRID:AB_2661799
CD22 (HIB22)-159Tb	Standard BioTools	Cat# 3159005B, RRID:AB_2892688
CD14 (M5E2)-160Gd	Standard BioTools	Cat# 3160001B, RRID:AB_2687634
CLEC9A (8F9)-161Dy	Standard BioTools	Cat# 3161018B, RRID:AB_2810252
ki67 (B56)-162Dy	Standard BioTools	Cat# 3162012B, RRID:AB_2888928
CD172a/b (SE5A5)-163Dy	Standard BioTools	Cat# 3163017B, RRID:AB_2864730
Siglec 8 (7C9)-164Dy	Standard BioTools	Cat# 3164017B, RRID:AB_2892691
CD101 (BB27)-165Ho	Standard BioTools	Cat# 3165029B, RRID:AB_2892692
CD141 (M80)-166Er	Standard BioTools	Cat# 3166017B, RRID:AB_2892693
CD301 (H037G3)-167Er	Standard BioTools	Cat# 3167015B, RRID:AB_2892694
CD71 (OKT9)-168Er	Standard BioTools	Cat# 3168014B, RRID:AB_2892695
BDCA4 (12C2)-169Tm	Standard BioTools	Cat# 3169018B, RRID:AB_2892697
CD114 (38660)-170Er	R&D	Cat# MAB381, RRID:AB_2245228
CD226 (DX11)-171Yb	Standard BioTools	Cat# 3171013B, RRID:AB_2756427
CD354 (TREM-26)-172Yb	Standard BioTools	Cat# 3172022B, RRID:AB_2756428
CD371 (50C1)-173Yb	Standard BioTools	Cat# 3173007B, RRID:AB_2892698
CD142 (NY2)-174Yb	Biolegend	Cat# 365202, RRID:AB_2564564
CD274 (29E.2A3)-175Lu	Standard BioTools	Cat# 3175017B, RRID:AB_2687638
BDCA1 (L161)-176Yb	Biolegend	Cat# 331502, RRID:AB_1088995
CD11b (ICRF44)-209Bi	Standard BioTools	Cat# 3209003B, RRID:AB_2687654
Panel 1 metal-tagged antibody (Hyperion)
Metal	Target	Clone	Cat number	Antibody Registry	Supplier
141Pr	aSMA	1A4	3141017D	AB_2890139	Standard BioTools
142Nd	CD56	EP2567Y	2433-1	AB_1267043	Abcam
143Nd	Vimentin	D21H3	3143027D	AB_2811069	Standard BioTools
144Nd	EpCAM	poly	AF960	AB_355745	R&D Systems (AF960)
145Nd
146Nd	CD16	EPR16784	3146020D	AB_2877105	Standard BioTools
147Sm	CD64	276424	MAB12574-100	AB_2293973	R&D Systems
148 Nd	Pan Keratin	C11	3148020D	AB_1678658	Standard BioTools
149Sm	CD15	HI98	301902	AB_314194	BioLegend
150Nd	TMPRSS2	EPR3861	ab239905	AB_2905504	Abcam
151Eu	CD200R	380529	MAB34141	AB_2074203	Novus Biologicals
152Sm	Pan membrane*	multi
153Eu	Va7.2	3C10	3153024B	AB_2891190	BioLegend
154Sm	CD45	HI30	304002	AB_314389	BioLegend
155Gd	FoxP3	236A/E7	3155016D	AB_10861686	Standard BioTools
156Gd	CD4	ERP6855	3156033D	AB_2811051	Standard BioTools
157Gd
158Gd	Ecadherin	240000000000	3158029D	AB_2893074	Standard BioTools
159Tb	CD68	KP1	3159035D	AB_2810859	Standard BioTools
160Gd	PF4	poly	AHP1918	AB_2299453	BioRad (AHP1918)
161Dy	CD20	H1	3161029D	AB_2811016	Standard BioTools
162Dy	CD8a	C8/144B	3162034D	AB_2811053	Standard BioTools
163Dy	CD14	SP192	ab230903	AB_2889378	Abcam
164Dy	CD161	HP-3G10	3164009B	AB_2687651	Standard BioTools
165Ho	ACE2	poly	ab15348	AB_301861	Abcam (ab15348)
166Er
167Er	Granzyme B	EPR20129-17	3167021D	AB_2811057	Standard BioTools
168Er	Ki67	B56	3168022D	AB_2811061	Standard BioTools
169Tm	Collagen I	poly	3169023D	AB_2810857	Standard BioTools
170Er	CD3	poly	3170019D	AB_2811048	Standard BioTools
171Yb	Histone 3	D1H2	3171022D	AB_2847870	Standard BioTools
172Yb	CD31	EPR3094	NBP1-40599	AB_10004950	Novus Biologicals
173Yb	CD45RO	UCHL1	3173016D	AB_2811052	Standard BioTools
174Yb
175Lu
176Yb
191Ir	DNA dye 1		201192A		Standard BioTools
193Ir	DNA dye 3		201192A		Standard BioTools
Panel 2 metal-tagged antibody (Hyperion)
	Panel 2
Metal	Target	Clone	Cat Number	Antibody Registry	Supplier
141Pr	aSMA	1A4	3141017D	AB_2890139	Standard BioTools
142Nd	CD56	EP2567Y	2433-1	AB_1267043	Abcam
143Nd	HLADR	LN3	327002	AB_893582	BioLegend
144Nd	EpCAM	Polyclonal	AF960	AB_355745	R&D Systems (AF960)
145Nd	CD107a (LAMP-1)	H4A3	328635	AB_2563708	BioLegend
146Nd	CD16	EPR16784	3146020D	AB_2877105	Standard BioTools
147Sm	CCR2	K036C2	357202	AB_2561850	BioLegend
148 Nd	Pan Keratin	C11	3148020D	AB_1678658	Standard BioTools
149Sm	CD15	HI98	301902	AB_314194	BioLegend
150Nd	CD172a	Poly	NBP1-03074	AB_2285918	Novus Biologicals (NBP1-03074)
151Eu	CD10	7D4B1 & 5E9A5	NBP2-37303, NBP2-37301	AB_2266673, AB_2144430	Novus Biologicals
152Sm	DAP12	poly Abcam	ab230433	AB_2885118	Abcam (ab230433)
153Eu	IFNbeta	Poly	NBP1-77288	AB_11039065	Novus Biologicals (NBP1-77288)
154Sm	CD45	HI30	304002	AB_314390	BioLegend
155Gd	PAI1	1D5	ab125687	AB_11129724	Abcam
156Gd	CD4	ERP6855	3156033D	AB_2811051	Standard BioTools
157Gd
158Gd	CD114	8F8B12	NBP2-61696	number pending	Novus Biologicals
159Tb	CD68	KP1	3159035D	AB_2810859	Standard BioTools
160Gd	PF4	Poly	AHP1918	AB_2299453	BioRad (AHP1918)
161Dy	CD71	TFRC/1817	3161029D	AB_2811016	Novus Biologicals
162Dy	CD8a	C8/144B	3162034D	AB_2811053	Standard BioTools
163Dy	CD14	SP192	ab230903	AB_2889378	Abcam
164Dy	CD161	HP-3G10	3164009B	AB_2687651	BioLegend
165Ho	CCR6	G034E3	353427	AB_2563725	BioLegend
166Er	CD74	LN2			BioLegend
167Er	Granzyme B	EPR20129-17	3167021D	AB_2811057	Standard BioTools
168Er	Ki67	B56	3168022D	AB_2811061	Standard BioTools
169Tm	Collagen I	Poly	3169023D	AB_2810857	Standard BioTools
170Er	CD3	Poly	3170019D	AB_2811048	Standard BioTools
171Yb	Va7.2	3C10	351702	AB_10900258	BioLegend
172Yb	CD31	C31.3&C31.7&C31.10	LS-B15507-LSP	AB_2810860	Stratech
173Yb	CD45RO	UCHL1	3173016D	AB_2811052	Standard BioTools
174Yb	RAGE	A17158D	855902	AB_2783447	BioLegend
175Lu	IFNgamma	IFNg/466	ab218890	AB_2847937	Abcam
176Yb	CD115	6B9H2	NBP2-37289		Novus Biologicals
191Ir	DNA dye 1		201192A		Standard BioTools
193Ir	DNA dye 3		201192A		Standard BioTools
