## Supplementary material for "Unbiased single cell spatial analysis localises inflammatory clusters of immature neutrophils-CD8 T cells to alveolar progenitor cells in fatal COVID-19 lungs": Suppl Table 1

### Sheet: Sheet1
Oxford_ID	Age	Sex	CT days before tissue sampling (death)	CT findings	ICU (days)	Days from first symptoms	Days in hospital before death	Medical History	Symptoms	leucocyte 10E9/L	Neutrophils 10E9/L	Lymphocytes 10E9/L	CRP (mg/dL)	Ferritin (ng/ml)	D-dimer (ng/ml)	Troponina T (ng/L)	Pro-BNP (pg/ml)	Drugs during hospital stay
														NV:15-150	NV: 150-500	NV≤14	NV≤222
CUN20	85-89	F		GGO, CONS,AB,CPp,PE	0	10		AD	Fever					543	550	445	2090	HC, AZM, HEP
			3				3		Dyspnea	6.9	5.95	0.6	1
									Cough
CUN17	75-79	M		GGO, AB,CPp,PE	0	8		HBP, DM2, AD, HF	Dyspnea					7590	330	407	33600	HC, AZM, LPV/r, HEP
			4				5			6.2	5.22	0.45	35.62
CUN19	65-69	M		GGO, CPp, CONS, AB	12	13		HBP, DM2, Obesity, DLP, COPD	Fever					2084	100	18	2530	HC, AZM, CCS, LPV/r, Betaferon, HEP
			2				12		Dyspnea	5.9	5.68	0.1	51.73
									Myalgia
CUN8	75-79	M		GGO, AB, CONS, PE	0	8		HBP, COPD, DM2, DLP, CKD, HF, IC, ICD, CVA, Paraplegia	Fever					1140	480	163.5	4390	HC, AZM, HEP
			2				3		Dyspnea	9.9	8.74	0.48	21.55
									Cough
CUN9	70-74	F		GGO, CONS, AB, PE	6	15		HBP, CKD, KT, Lymphoma, Obesity	Fever					1836	190	6052	1530	HC, AZM, LPV/r, CCS, HEP
			12				14		Cough	13.2	12.47	0.23	0.14
CUN10	75-79	M		GGO, CPp	18	25		HBP	Fever					2200	200	650	3240	HC, LPV/r, CCS, HEP
			20				21		Cough	11	9.84	0.45	0.38
CUN11	90-94	M		GGO	0	14		HBP, DM2, COPD, DLP, Obesity, Afib, HF, IC	Cough					1440	270	24	2030	HC, AZM, CCS, HEP
			11				9			9.1	8.26	0.39	4.64
CUN4	80-84	M		GGO, RETp (Gen), PE	0	17		HBP, LC, COPD	Fever					1016	220	27.3	2510	HC, AZM, CRO, CCS, LPV/r
			11				12		Dyspnea	12	10.99	0.24	0.43
									Cough
CUN6	66-64	F		GGO, CONS	23	29		HBP, DM2, Obesity, DLP, HF, IC	Fever					1040	650	503	7010	HC, AZM, CRO, CCS, LPV/r
			4				27		Dyspnea	4.7	3.58	0.85	18.94
CUN14	85-89	M		GGO	7	19		HBP	Fever					2680	190	26.6	2220	HC, AZM, CCS, Tocilizumab
			42				12		Dyspnea	7.9	7.24	0.34	0.83
									Cough
									Diarrhea
CUN16	30-34	F		GGO, CPp, CONS	12	29		KT, Lymphoma, NH	Fever					9415	50	38.7	3670	HC, AZM, CCS, Tocilizumab, Remdesivir
			14				27			17.8	15.61	0.25	0.46
CUN5	60-64	F		GGO, CONS	19	46		HBP, HF, Afib, Lymphoma	Fever					13918	130	43.98	3940	HC, AZM, CCS, Tocilizumab, Remdesivir
			29				43		Cough	3.5	2.19	0.91	9.17
									Odynophagia
									Diarrhea
Table S1. Clinical characteristics of patients. Medical history: Arterial hypertension (HBP); Chronic Obstructive Pulmonary Disease (COPD); Rheumatoid Arthritis (RA); Alzheimer's Disease (AD); Diabetes Mellitus type 2 (DM2); Atrial fibrillation (Afib); Restrictive cardiomyopathy (RCM); Dyslipidemia (DLP); Chronic Kidney Disease (CKD); Heart Failure (HF); Ischemic cardiomyopathy (IC); Implantable …
